# Understanding the role and adoption of artificial intelligence techniques in rheumatology research: an in-depth review of the literature

**DOI:** 10.1101/2022.11.04.22281930

**Authors:** Alfredo Madrid-García, Beatriz Merino-Barbancho, Alejandro Rodríguez-González, Benjamín Fernández-Gutiérrez, Luis Rodríguez-Rodríguez, Ernestina Menasalvas-Ruiz

## Abstract

The major and upward trend in the number of published research related to rheumatic and musculoskeletal diseases, in which artificial intelligence plays a key role, has exhibited the interest of rheumatology researchers in using these techniques to answer their research questions. In this review, we analyse the original research articles that combine both worlds in a five-year period (2017-2021). In contrast to other published papers on the same topic, we first studied the review and recommendation articles that were published during that period, including up to October 2022, as well as the publication trends. Secondly, we review the published research articles and classify them into one of the following categories: disease classification, disease prediction, predictors identification, patient stratification and disease subtype identification, disease progression and activity, and treatment response. Thirdly, we provide a table with illustrative studies in which artificial intelligence techniques have played a central role in more than twenty rheumatic and musculoskeletal diseases. Finally, the findings of the research articles, in terms of disease and/or data science techniques employed, are highlighted in a discussion. Therefore, the present review aims to characterise how researchers are applying data science techniques in the rheumatology medical field. The most immediate conclusions that can be drawn from this work are: multiple and novel data science techniques have been used in a wide range of rheumatic and musculoskeletal diseases including rare diseases; the sample size and the data type used are heterogeneous, and new technical approaches are expected to arrive in the short-middle term.

**Highlights:**

- The rheumatology research community is increasingly adopting novel AI techniques
- There is an upward trend in the number of articles that combine AI and rheumatology
- Rheumatic and musculoskeletal rare diseases are gaining from AI techniques
- Independent validation of the models should be promoted
