## Supplemental Excel File Acronyms for "Understanding the role and adoption of artificial intelligence techniques in rheumatology research: an in-depth review of the literature"

### Sheet: Hoja1
Acronym list
AAV	ANCA-Associated Vasculitis
ACR	American College of Rheumatology
AE	Adverse Event
AI	Artificial Intelligence
ANN	Artificial Neural Network
AOSD	adult-onset Still’s disease
APS	Antiphospholipid Syndrome
AS	Ankylosing Spondylitis
AUC	Area Under the Curve
axSpA	Axial Spondyloarthritis
bDMARDs	biological DMARDs
BMI	Body Mass Index
BOWs	Bag-of-Words
CBP	Chronic Back Pain
CDAI	Clinical Disease Activity Index
CI	Confidence Interval
CNN	Convolutional Neural Networks
CRP	C-Reactive Protein
csDMARDs	conventional synthetic DMARDs
CT	Computed Tomography
CUIs	Concept Unique Identifiers
DAS	Disease Activity Score
DL	Deep Learning
DMARDs	Disease-Modifying Antirheumatic Drugs
DNN	Deep Neural Networks
DT	Decision Trees
EC	European Commission
EHR	Electronic Health Record
EOSS	EULAR-OMERACT Synovitis Scoring
ESR	Erythrocyte Sedimentation Rate
EULAR	European Alliance of Associations for Rheumatology
FSL	Few-Shot Learning
GBM	Gradient Boosted Models
GBMT	Group-Based Multi-Trajectory Modeling
GCA	Giant Cell Arteritis
GCs	Glucocorticoids
GMM	Gaussian Mixture Models
GRS	Genomic Risk Scores
GWAS	Genome-Wide Association Studies
HAQ	Health Assessment Questionnaire
HRQoL	Health-Related Quality of Life
ICD	International Statistical Classification of Diseases and Related Health Problems
IFN	Interferon
IL	Interleukin
ILD	Interstitial Lung Disease
JIA	Juvenile Idiopathic Arthritis
KL	Kellgren and Lawrence
KNN	K-Nearest Neighbors
Lasso	Least Absolute Shrinkage and Selection Operator
LBP	Local Binary Pattern
LDA	Latent Dirichlet Allocation
LR	Logistic Regression
MB-MDR	Model-Based Multifactor Dimensionality Reduction
MeSH	Medical Subject Headings
miRNA	MicroRNA
ML	Machine Learning
MLP	Multilayer Perceptron
MRI	Magnetic Resonance Imaging
NB	Naive Bayes
NLP	Natural Language Processing
NMF	Non-Negative Matrix Factorisation
NN	Neural Networks
OA	Osteoarthritis
OAI	Osteoarthritis Initiative
PCA	Principal Component Analysis
PMID	PubMed Identifier
PPV	Positive Predictive Value
PROMs	Patient-Reported Outcomes Measures
PsA	Psoriatic Arthritis
pSS	Primary Sjögren’s Syndrome
QoL	Quality of Life
RA	Rheumatoid Arthritis
RF	Random Forest
RMDs	Rheumatic and Musculoskeletal Diseases
RWD	Real-World Data
SF-12	Short Form 12
SHAP	SHapley Additive exPlanations
SLE	Systemic Lupus Erythematosus
SLEDAI	Systemic Lupus Erythematosus Disease Activity Measure
SNP	Single-Nucleotide Polymorphism
SS	Systemic Sclerosis
SVM	Support Vector Machines
TAK	Takayasu’s Arteritis
TNF	Tumor Necrosis Factor
TNFi	Tumor Necrosis Factor Inhibitor
US	Ultrasound
XGBoost	Extreme Gradient Boosting
