## Supplemental Excel File Methods for "Understanding the role and adoption of artificial intelligence techniques in rheumatology research: an in-depth review of the literature"

### Sheet: Algorithms
Algorithm/method/concept	Learning	Topic	Highlights	Brief description (Generated with ChatGPT)	URL	Other
Adaptive Boosting (AdaBoost)	Supervised learning	Classification	Ensemble learning	Ensemble learning. It works by combining multiple "weak" classifiers to create a strong classifier. After training the weak classifiers, AdaBoost combines them by assigning weights to their predictions based on their individual performance on the training data. The final prediction is then made by taking a weighted average of the predictions of the weak classifiers. Weak learners are tweaked in f…	https://cseweb.ucsd.edu/~yfreund/papers/IntroToBoosting.pdf https://scikit-learn.org/stable/modules/generated/sklearn.ensemble.AdaBoostClassifier.html
Agglomerative Hierarchical Clustering	Unsupervised learning	Clustering	Hierarchical clustering	Hierarchical clustering. The algorithm starts by considering each data point as a separate cluster. It then proceeds to iteratively merge the two most similar clusters until all data points are in a single cluster or until a stopping criterion is met. This process is repeated until the desired number of clusters is obtained. One advantage of agglomerative hierarchical clustering is that it does n…	https://scikit-learn.org/stable/modules/generated/sklearn.cluster.AgglomerativeClustering.html
Artificial Neural Network (ANN) / Neural Network (NN)	Both supervised / unsupervised	Classification, regression, clustering, dimensionality reduction	Deep learning	ANN consists of interconnected nodes (neurons) organized into layers, with each neuron performing a mathematical operation on its inputs and producing an output that is fed into the next layer.	https://scikit-learn.org/stable/modules/generated/sklearn.neural_network.MLPClassifier.html
Bag-of-Words	Not applicable	Natural language processing (Processing and information retrieval)	Feature extraction technique	Bag of Words (BoW) is a natural language processing technique used to represent text data as a numerical feature vector. In this technique, a text document is represented as a "bag" of its words, ignoring grammar and word order but retaining information about the frequency of occurrence of each word in the document.	https://scikit-learn.org/stable/modules/generated/sklearn.feature_extraction.text.CountVectorizer.html
Bootstrap aggregation (Bagging)	Supervised learning	Classification, regression	Ensemble learning	The main idea behind bagging is to reduce the variance of a single model by averaging the predictions of multiple models trained on different random subsets of the data. In a bagging algorithm, multiple subsets of the training data are randomly sampled with replacement.A base model (or learner) is then trained on each of these subsets to produce a set of models that are diverse but still well-per…	https://scikit-learn.org/stable/modules/generated/sklearn.ensemble.BaggingClassifier.html
Bayesian Elastic Net (BEN)	Supervised learning	Regression	Regularization method	Bayesian Elastic Net is a statistical regression model that combines the Bayesian approach with the Elastic Net regularization method. It is used for the selection and estimation of high-dimensional linear models in which the number of predictors (features) is much larger than the number of observations.	https://projecteuclid.org/journals/bayesian-analysis/volume-5/issue-1/The-Bayesian-elastic-net/10.1214/10-BA506.full https://scikit-learn.org/stable/modules/generated/sklearn.linear_model.BayesianRidge.html
Bayesian Network (BN)	Both supervised / unsupervised	Structured prediction	Probabilistic graphical model	Probabilistic model that represents a set of random variables and their conditional dependencies using a directed acyclic graph (DAG). In other words, it is a graphical representation of a joint probability distribution that captures the probabilistic relationships between a set of variables.	https://pypi.org/project/pgmpy/
Classification and Regression Trees (CART) / Decision Tree (DT)	Supervised learning	Classification, regression	Tree based model	In a CART algorithm, the data is recursively split into smaller subsets based on the values of one or more features. At each split, the algorithm selects the feature that maximizes the separation between the classes or minimizes the residual sum of squares in the case of regression. This process continues until the data is split into subsets that are as pure as possible in terms of the target var…	https://scikit-learn.org/stable/modules/generated/sklearn.tree.DecisionTreeClassifier.html
Conditional Generative Adversarial Network	Unsupervised learning	Data generation	Generative model Deep learning	Deep learning. Data generation. Is a generative model in that involves the use of a deep neural network architecture to generate new data based on a given set of conditions. The architecture of a CGAN consists of two deep neural networks, a generator network and a discriminator network. The generator network takes as input a random noise vector and a set of conditional variables, and produces a n…	https://arxiv.org/abs/1411.1784 https://github.com/eriklindernoren/Keras-GAN/tree/master/cgan
Conditional Random Field (CRF)	Supervised learning	Structured prediction	Probabilistic graphical model	Probabilistic graphical model that is commonly used in image segmentation and in NLP models. A CRF models the conditional probability of a set of output variables, given a set of input variables, by representing the problem as a graph. The graph in a CRF consists of a set of nodes, which correspond to the input variables, and a set of cliques, which correspond to the output variables. The cliques…	https://repository.upenn.edu/cgi/viewcontent.cgi?article=1162&context=cis_papers https://sklearn-crfsuite.readthedocs.io/en/latest/
Convolutional Neural Network (CNN)	Supervised learning	Classification	Computer vision Deep learning	Deep learning. Computer vision. A Convolutional Neural Network (CNN) is a type of deep learning neural network that is commonly used for image classification, object detection, and other computer vision tasks. It is designed to automatically and adaptively learn spatial hierarchies of features from raw image data.	https://keras.io/api/layers/convolution_layers/convolution2d/
Convolutional Neural Network (InceptionV3)	Supervised learning	Classification	Transfer learning Deep learning	Deep learning. Computer vision.The Inception-v3 architecture consists of 48 layers, including convolutional layers, pooling layers, fully connected layers, and auxiliary classifiers. The network is designed to efficiently handle large-scale image classification tasks and has been trained on the ImageNet dataset, which contains over 1 million images across 1,000 classes.	https://arxiv.org/abs/1512.00567v3 https://cloud.google.com/tpu/docs/inception-v3-advanced?hl=es-419 https://keras.io/api/applications/inceptionv3/
Convolutional Neural Network (ResNet18)	Supervised learning	Classification	Transfer learning Deep learning	Deep learning. Computer vision. ResNet18 has 18 layers, and its architecture is based on residual connections, which enable the network to learn features more effectively and avoid the vanishing gradient problem that can occur in very deep networks. ResNet18 has been trained on large datasets such as ImageNet	https://arxiv.org/abs/1512.03385 https://keras.io/api/applications/resnet/
Convolutional Neural Network (ResNet34)	Supervised learning	Classification	Transfer learning Deep learning	Deep learning. Computer vision. ResNet34 has 34 layers, and its architecture is based on residual connections, which enable the network to learn features more effectively and avoid the vanishing gradient problem that can occur in very deep networks. ResNet34 has been trained on large datasets such as ImageNet	https://arxiv.org/abs/1512.03385 https://keras.io/api/applications/resnet/
Convolutional Neural Network (U-NET)	Supervised learning	Classification	Transfer learning Deep learning	Deep learning. Computer vision. Designed for semantic segmentation, which involves classifying each pixel in an image according to the object or class it belongs to	https://arxiv.org/abs/1505.04597 https://github.com/zhixuhao/unet
Convolutional Neural Network (VGG-16)	Supervised learning	Classification	Transfer learning Deep learning	Deep learning. Computer vision. The VGG-16 architecture consists of 16 layers, including 13 convolutional layers and 3 fully connected layers. It has a fixed input size of 224x224 RGB images and a relatively small filter size of 3x3 pixels. The VGG-16 architecture has been pre-trained on a large dataset of images called ImageNet, which consists of over 1.2 million images in 1000 categories. This …	https://keras.io/api/applications/vgg/ https://arxiv.org/abs/1409.1556
Convolutional Neural Networks (InceptionV1/GoogleNet)	Supervised learning	Classification	Transfer learning Deep learning	Deep learning. Computer vision. One of the main innovations of GoogleNet is the use of "inception modules," which allow for more efficient use of computing resources by performing multiple convolutional operations at different scales in parallel. This helps reduce the number of parameters in the network while still maintaining high accuracy.	https://github.com/tensorflow/models/blob/master/research/slim/nets/inception_v1.py https://arxiv.org/abs/1409.4842
Decision Trees (J48)	Supervised learning	Classification, regression	Tree based model	Implementation of the C4.5 algorithm. The J48 algorithm builds a decision tree from a training set of data by recursively splitting the data into smaller subsets based on the values of the input features. At each internal node of the tree, the algorithm selects the feature that provides the most information gain, measured using the entropy or the Gini index, to create a binary split. The process …
Deep Neural Networks (DNN)	Both supervised / unsupervised	General purpose	Deep learning	Artificial neural network (ANN) that has multiple layers of interconnected nodes	https://scikit-learn.org/stable/modules/generated/sklearn.neural_network.MLPClassifier.html
Density-based Spatial Clustering of Applications with Noise (DBSCAN)	Unsupervised learning	Clustering	Density clustering	It is a density-based clustering algorithm that groups together data points based on their proximity and density. The algorithm works by defining a neighborhood around each data point and then identifying clusters based on the density of the data points within that neighborhood. A data point is considered part of a cluster if it has at least a minimum number of neighboring points within a specifi…	https://scikit-learn.org/stable/modules/generated/sklearn.cluster.DBSCAN.html https://dl.acm.org/doi/10.5555/3001460.3001507
Elastic Net Regression	Supervised learning	Regression	Regularized Linear Models	Linear regression technique that combines the L1 (Lasso) and L2 (Ridge) regularization methods to overcome their individual limitations	https://scikit-learn.org/stable/modules/generated/sklearn.linear_model.ElasticNet.html https://www.jstor.org/stable/3647580
Extremely Randomized Trees (Extra-Trees)	Supervised learning	Classification, regression	Ensemble learning	Extra Trees uses decision trees as base models and combines their outputs to make predictions. There are two main differences between Extra Trees and Random Forests. Firstly, while Random Forests select a subset of features at each split in the tree, Extra Trees use all available features to split a node. This makes the Extra Trees algorithm less sensitive to noise in the data and can result in f…	https://scikit-learn.org/stable/modules/generated/sklearn.ensemble.ExtraTreesClassifier.html https://link.springer.com/article/10.1007/s10994-006-6226-1
Few-shot Learning (FSL)	Supervised learning	Classification		Few-shot learning is a type of supervised learning, where the model is trained on a limited amount of labeled data. Few-shot learning approaches typically involve pre-training a model on a large dataset and fine-tuning it on a smaller labeled dataset of new classes. Some popular techniques include meta-learning, where the model learns how to quickly adapt to new classes by repeatedly training on …	https://arxiv.org/pdf/1904.05046
Flexible Discriminant Analysis	Supervised learning	Classification		It is an extension of the classical Fisher's Linear Discriminant Analysis (LDA) method that allows for non-linear decision boundaries and non-normal data distributions. FDA is a non-parametric method that models the distribution of each class using a set of basis functions, such as B-splines or wavelets. These basis functions provide a flexible representation of the class distributions that can c…	https://www.jstor.org/stable/2290989 https://scikit-learn.org/stable/modules/generated/sklearn.discriminant_analysis.LinearDiscriminantAnalysis.html
Fuzzy c-means	Unsupervised learning	Clustering	Fuzzy clustering	The FCM algorithm is a soft clustering algorithm that works by defining a set of cluster centers, each represented as a vector of feature values. The algorithm then iteratively updates the cluster centers and the degree of membership of each data point to each cluster, until convergence. The degree of membership is calculated based on the distance between the data point and the cluster center, wi…	https://pypi.org/project/fuzzy-c-means/
Gated Recurrent Unit (GRU)	Supervised learning	Natural language processing		GRU is a type of RNN designed to handle sequential data by maintaining an internal state that is updated at each time step, and then used to generate predictions or make decisions. The key feature of GRU is its use of gating mechanisms that control the flow of information within the network. In particular, GRU has two gates - an update gate and a reset gate - that determine how much of the previo…	https://arxiv.org/pdf/1701.05923 https://keras.io/api/layers/recurrent_layers/gru/
Gaussian Mixture Models (GMM)	Unsupervised learning	Clustering		The basic idea of a GMM is to model a dataset as a mixture of several Gaussian distributions, each of which represents a subpopulation of the data. Each Gaussian distribution is defined by its mean, covariance, and weight, which represents the relative proportion of the data that comes from that distribution.	https://scikit-learn.org/stable/modules/mixture.html
Gaussian Process (GP)	Supervised learning	Classification, regression		Non-parametric model that uses a set of training examples to make predictions by estimating the probability distribution over possible functions that fit the data. In a Gaussian Process, a prior probability distribution is placed over the functions, and then this prior is updated to a posterior distribution after observing the training data. The resulting posterior distribution is a Gaussian dist…	https://scikit-learn.org/stable/modules/gaussian_process.html	GPR is designed to predict the unknown dependent variable for any given independent variable(s) based on known but noisy observations of the dependent and independent variables (Guan, Y., Zhang, H., Quang, D., Wang, Z., Parker, S.C.J., Pappas, D.A., Kremer, J.M. and Zhu, F. (2019), Machine Learning to Predict Anti–Tumor Necrosis Factor Drug Responses of Rheumatoid Arthritis Patients by Integratin…
General Linear Model (GLM)	Supervised learning	Classification, regression		Model the relationship between a response variable and one or more predictor variables.The GLM assumes that the response variable is a linear combination of the predictor variables plus an error term. The model allows for different types of response variables, including continuous, binary, categorical, and count data, and can handle multiple predictor variables that may be continuous or categoric…	https://scikit-learn.org/stable/modules/linear_model.html
Generative Adversarial Network (GAN)	Unsupervised learning	Data generation	Generative model Deep learning	Deep learning architecture composed of two neural networks: a generator and a discriminator. The generator network takes random noise as input and generates synthetic data that is intended to be similar to the real data. The discriminator network, on the other hand, takes as input both real data and synthetic data generated by the generator network and tries to distinguish between them. During tr…	https://arxiv.org/abs/1406.2661 https://keras.io/examples/generative/dcgan_overriding_train_step/
Gradient Boosted Models (GBM)	Supervised learning	Classification, regression	Ensemble learning	GBM is an ensemble of decision trees that are trained sequentially, where each tree attempts to correct the errors of the previous tree. In a GBM, the model is built by iteratively adding decision trees to the model, where each tree is built to correct the errors of the previous tree. In each iteration, the model places more weight on the examples that were misclassified or had high errors, allow…	https://scikit-learn.org/stable/modules/ensemble.html#gradient-boosting
Graph-based Clustering	Unsupervised learning	Clustering		Graph-based clustering is a technique for clustering data points based on their similarity, by modeling the data as a graph and partitioning the graph into subgraphs or clusters. In this approach, data points are represented as nodes, and the edges connecting the nodes represent the pairwise similarity between the data points. The clustering process involves partitioning the graph into subsets of…	https://pypi.org/project/graph-based-clustering/
Hierarchical Clustering	Unsupervised learning	Clustering		Hierarchical clustering is a technique for clustering data points into groups or clusters by recursively dividing or merging clusters based on their similarity. This approach results in a hierarchical tree-like structure, known as a dendrogram, that represents the relationships between the data points and the clusters. In hierarchical clustering, each data point is initially assigned to its own c…	https://scikit-learn.org/stable/modules/generated/sklearn.cluster.AgglomerativeClustering.html
Holistically Nested Networks (HNN)	Supervised learning	Image segmentation		Holistically Nested Networks (HNN) is a neural network architecture developed for image segmentation tasks. Image segmentation involves dividing an image into multiple regions, each of which corresponds to a different object or background. The goal is to identify the boundaries of these regions accurately.	https://arxiv.org/abs/1504.06375 https://github.com/s9xie/hed
K-means	Unsupervised learning	Clustering		K-means is a type of clustering algorithm used for grouping similar data points into a specified number of clusters. The algorithm works by iteratively assigning each data point to the nearest cluster center and updating the cluster centers based on the mean of the data points in the cluster. The process is repeated until convergence, where the assignment of data points to clusters no longer chan…	https://scikit-learn.org/stable/modules/generated/sklearn.cluster.KMeans.html
K-Nearest Neighbors (KNN)	Supervised learning	Classification, regression		Instance-based learning algorithm for both classification and regression problems. The algorithm works by finding the k nearest training instances to a new input instance, based on a similarity measure, and using their labels or values to make a prediction for the new instance.	https://scikit-learn.org/stable/modules/generated/sklearn.neighbors.KNeighborsClassifier.html
Latent Dirichlet Allocation (LDA)	Unsupervised learning	Topic modelling, natural language processing		In LDA, the algorithm tries to discover the underlying topics in a set of documents by identifying the most common words and phrases that appear together in the same document. It does this by first assuming that each document is a mixture of different topics, and then iteratively trying to adjust the probabilities of each word belonging to each topic and each document belonging to each topic, unt…	https://scikit-learn.org/stable/modules/decomposition.html#latentdirichletallocation
Least Absolute Shrinkage and Selection Operator (Lasso)	Supervised learning	Regression	Regularized Linear Models	Least Absolute Shrinkage and Selection Operator (Lasso) is a regression analysis method that performs both variable selection and regularization to improve the predictive accuracy and interpretability of the model. The Lasso technique is particularly useful when dealing with high-dimensional data, where the number of predictors (independent variables) is much larger than the number of observation…	https://www.jstor.org/stable/2346178 https://scikit-learn.org/stable/modules/generated/sklearn.linear_model.Lasso.html
Linear Discriminant Analysis	Supervised learning	Classification		Linear Discriminant Analysis (LDA) is a statistical technique used to find a linear combination of features that can be used to separate or distinguish between two or more classes of objects or events. LDA works by finding the best linear combination of features that maximizes the separation between the classes, while minimizing the variation within each class. The goal is to find a set of featur…	https://scikit-learn.org/stable/modules/generated/sklearn.discriminant_analysis.LinearDiscriminantAnalysis.html
Linear Regression	Supervised learning	Regression		Linear regression is a statistical method used to model the relationship between a dependent variable (continuous) and one or more independent variables. The goal of linear regression is to find the linear relationship between the dependent variable and the independent variables	https://scikit-learn.org/stable/modules/generated/sklearn.linear_model.LinearRegression.html
Logistic Regression (LR)	Supervised learning	Classification		Linear regression is a statistical method used to model the relationship between a dependent variable (binary) and one or more independent variables. The goal of linear regression is to find the linear relationship between the dependent variable and the independent variables	https://scikit-learn.org/stable/modules/generated/sklearn.linear_model.LogisticRegression.html
Long-Short Term Memory (LSTM)	Supervised learning	Natural language processing		Long-Short Term Memory (LSTM) is a type of recurrent neural network (RNN) architecture that is designed to capture long-term dependencies and relationships in sequential data.The memory layer of LSTM has four types of gates that regulate the flow of information through the memory cells	https://www.bioinf.jku.at/publications/older/2604.pdf https://keras.io/api/layers/recurrent_layers/lstm/
Hidden Markov Model (HMM)	Both supervised / unsupervised	Classification, clustering		A Markov chain is characterized by a set of states and a set of probabilities that determine the likelihood of moving from one state to another. The probabilities associated with each state are determined solely by the current state, and not by any previous history of the system. The basic idea behind an HMM is that a sequence of observations is generated by a series of hidden states, where each …	https://scikit-learn.sourceforge.net/stable/modules/hmm.html
Model-based Multifactor Dimensionality Reduction (MB-MDR)	Supervised learning	Dimensionality reduction		MB-MDR stands for "Model-based Multifactor Dimensionality Reduction". It is a statistical method used in genetic association studies to identify multi-locus genotypes that are associated with a phenotype of interest. MB-MDR is a machine learning algorithm that combines model-based approaches with dimensionality reduction techniques to identify these complex interactions. entifying	http://dspace.uvic.cat/xmlui/bitstream/handle/10854/408/docrec_a2008_calle_malu_mbmdr.pdf?sequence=1&isAllowed=y https://rdrr.io/cran/mbmdr/man/mbmdr.html
Mixture Discriminant Analysis (MDA)	Supervised learning	Classification, regression		It is a type of linear discriminant analysis that extends the traditional discriminant analysis method to handle data that is not normally distributed or that comes from multiple subpopulations. The basic idea behind MDA is to model the distribution of each class as a mixture of Gaussian distributions. Each class is assumed to have a set of subpopulations, and the distribution of each subpopulati…	https://search.r-project.org/CRAN/refmans/mda/html/mda.html
Multilayer non-negative Matrix Factorization (MLNMF)	Unsupervised learning	Dimensionality reduction		It is a variant of non-negative matrix factorization (NMF) that can be applied to multi-layer networks. The goal of MLNMF is to factorize a multi-layer network into low-rank matrices that capture the underlying patterns and structure in the data. Each layer of the network is represented by a non-negative matrix, and the matrices are constrained to be non-negative, which allows for a more intuitiv…	https://github.com/roozbehrajabi/mlnmf
Multilayer Perceptron	Both supervised / unsupervised			See ANN	https://scikit-learn.org/stable/modules/generated/sklearn.neural_network.MLPClassifier.html
Multimodal Automated Phenotyping	Unsupervised learning			Multimodal Automated Phenotyping (MAP) is an unsupervised approach used in medical research to automatically extract meaningful and relevant information from multiple sources of data, such as electronic health records, medical imaging, genetic data, and other relevant sources. The goal of MAP is to integrate these different sources of data to create a more comprehensive and accurate picture of a …	https://pubmed.ncbi.nlm.nih.gov/31613361/ https://celehs.github.io/MAP/
Mutual Information (MI)	Both supervised / unsupervised		Feature selection	Feature selection method to identify the most informative features that are relevant to a particular classification task. MI measures the amount of information that one variable contains about the other variable, or in other words, it quantifies the reduction in uncertainty of one variable given the knowledge of the other variable.	https://scikit-learn.org/stable/modules/generated/sklearn.feature_selection.mutual_info_classif.html
Naive Bayes (NB)	Supervised learning	Classification		Probabilistic machine learning algorithm based on Bayes' theorem of conditional probability. The "naive" assumption in Naive Bayes is that the features are conditionally independent given the class, which means that the presence or absence of one feature does not affect the probability of the other features. This assumption simplifies the calculation of the probability of a hypothesis given the e…	https://scikit-learn.org/stable/modules/classes.html#module-sklearn.naive_bayes
Non-negative Matrix Factorisation (NMF)	Unsupervised learning	Dimensionality reduction		The goal of NMF is to factorize a non-negative matrix V into two non-negative matrices to find a low-dimensional representation of the input data that captures the most important features of the data.	https://scikit-learn.org/stable/modules/generated/sklearn.decomposition.NMF.html
Principal Component Analysis	Unsupervised learning	Dimensionality reduction		Useful to transform a large number of variables into a smaller set of linearly uncorrelated variables, known as principal components. The goal of PCA is to reduce the dimensionality of the data while retaining as much of the variance as possible. PCA works by finding the linear combinations of the original variables that capture the most variance in the data. These linear combinations are called …	https://scikit-learn.org/stable/modules/generated/sklearn.decomposition.PCA.html
Random Forest (RF) / Bootstrap forest	Supervised learning	Classification, regression	Ensemble learning Tree based model	The basic idea behind Random Forest is to create a large number of decision trees, each of which is trained on a random subset of the data and a random subset of the features. By making predictions based on the output of many individual trees, Random Forest is able to achieve high accuracy and avoid overfitting. To make a prediction for a new data point, Random Forest combines the outputs of all …	https://scikit-learn.org/stable/modules/generated/sklearn.ensemble.RandomForestClassifier.html
Random Survival Forest (RSV)	Supervised learning	Regression	Ensemble learning Survival analysis Tree based model	RSF is a type of ensemble learning algorithm that combines the ideas of random forests and survival analysis. The algorithm builds a collection of decision trees, each of which is trained on a randomly sampled subset of the data and a randomly selected subset of the features. The trees are then combined to produce a final prediction. In RSF, each tree is also designed to handle censored data	https://arxiv.org/pdf/0811.1645 https://scikit-survival.readthedocs.io/en/stable/api/generated/sksurv.ensemble.RandomSurvivalForest.html
Recurrent Neural Networks (RNN)	Both supervised / unsupervised	Classification, sequence generation, Natural language processing (language translation)		Recurrent Neural Networks (RNNs) are a type of neural network architecture that is well-suited for processing sequential data, such as time-series data or natural language. RNNs are able to process variable-length input sequences and can capture temporal dependencies between elements in the sequence. Unlike feedforward neural networks, which process each input independently and in isolation, RNNs…	https://keras.io/api/layers/recurrent_layers/
Reinforcement Learning (RL)	Reinforcement learning	Reinforcement learning		Reinforcement learning (RL) is a type of machine learning technique that involves an agent learning to make decisions in an environment by interacting with it and receiving feedback in the form of rewards or penalties. The goal of RL is to train an agent to take actions that maximize the cumulative reward over time. In RL, the agent learns from trial and error by taking actions in the environment…
Ridge Regression	Supervised learning	Regression	Regularization method	In ridge regression, a penalty term is added to the cost function of the linear regression model. This penalty term is proportional to the square of the magnitude of the coefficients of the linear regression model, and it shrinks the coefficients toward zero. By shrinking the coefficients, ridge regression reduces the variance of the model and helps to prevent overfitting.	https://www.jstor.org/stable/1271436 https://scikit-learn.org/stable/modules/generated/sklearn.linear_model.Ridge.html
RUS-Boosted Trees (RUSBT)	Supervised learning	Classification	Ensemble learning	RUSBT combines the Random Under-Sampling (RUS) technique with Boosted Trees. RUS is a method of handling imbalanced datasets by removing some of the majority class samples, thus achieving a balance between the majority and minority classes. In RUSBT, the RUS technique is used to balance the class distribution, and Boosted Trees are then used to build a model that can predict the class labels of t…	https://sci2s.ugr.es/keel/pdf/algorithm/articulo/2010-IEEE%20TSMCpartA-RUSBoost%20A%20Hybrid%20Approach%20to%20Alleviating%20Class%20Imbalance.pdf https://imbalanced-learn.org/stable/references/generated/imblearn.ensemble.RUSBoostClassifier.html
Surrogate-Assisted Feature Extraction (SAFE)	Unsupervised learning		Feature selection	The SAFE ML algorithm uses a complex model as a surrogate. New binary features are created on the basis of surrogatepredictions. These new features are used to train a simple refined model.	https://modeloriented.github.io/rSAFE/ https://arxiv.org/abs/1902.11035
Sentiment Analyses	Both supervised / unsupervised	Natural language processing		Sentiment analysis is a natural language processing (NLP) technique used to identify and extract subjective information from text. It involves the use of machine learning algorithms to analyze and classify text into categories such as positive, negative, or neutral sentiment.	https://scikit-learn.org/stable/tutorial/text_analytics/working_with_text_data.html
Support Vector Machines (SVM)	Supervised learning	Classification, regression		The SVM algorithm works by finding the hyperplane that best separates the data points into different classes. The SVM algorithm seeks to find the hyperplane that maximizes the margin, which is the distance between the hyperplane and the closest data points from either class. In cases where the data is not linearly separable, SVM can still be used by transforming the original data into a higher-di…	https://scikit-learn.org/stable/modules/classes.html#module-sklearn.svm
Surrogate-guided Ensemble Latent Dirichlet Allocation (sureLDA)	Unsupervised learning	Topic modelling, natural language processing	Topic Modelling	Latent Dirichlet Allocation with probability inicialization based on 2 surrogate features	https://academic.oup.com/jamia/article-abstract/27/8/1235/5858306 https://www.rdocumentation.org/packages/sureLDA/versions/0.1.0-1/topics/sureLDA
t-Distributed Stochastic Neighbor Embedding (t-SNE)	Unsupervised learning	Dimensionality reduction and visualization		The t-SNE algorithm works by modeling the relationships between points in high-dimensional space and then representing those relationships in a lower-dimensional space, while preserving the local structure of the data as much as possible. It does this by first computing pairwise similarities between points in the high-dimensional space, and then using a probability distribution to represent the s…	https://scikit-learn.org/stable/modules/generated/sklearn.manifold.TSNE.html
Word2Vec	Unsupervised learning	Natural language processing	Vector representation	Word2vec is a machine learning algorithm developed by researchers at Google in 2013 for generating word embeddings, which are dense, low-dimensional representations of words that capture their semantic and syntactic meanings. Word2vec works by training a neural network to predict the context in which a word appears, given its surrounding words. The network learns to associate each word with a hig…	https://radimrehurek.com/gensim/models/word2vec.html
eXtreme Gradient Boosting (XGBoost)	Supervised learning	Classification, regression	Ensemble learning	Gradient boosting is an ensemble method that combines multiple weak predictive models into a strong one by iteratively adding models to correct for the errors of the previous ones. XGBoost specifically uses a variant of gradient boosting called gradient boosting with decision trees. It builds decision trees iteratively by minimizing a loss function that measures the difference between the predict…	https://arxiv.org/abs/1603.02754 https://xgboost.readthedocs.io/en/latest/python/python_api.html
